# Tracking cross-border transmission of Rwanda’s successful dominant rifampicin-resistant Mycobacterium tuberculosis clone using genomic markers

**DOI:** 10.64898/2026.03.29.26349652

**Authors:** Isabel Cuella-Martin, Wim Mulders, Jelle Keysers, Francois Hakizayezu, Hosee Niyompano, Docteur Runyambo, Willem Bram De Rijk, Jody Phelan, Yves Mucyo Habimana, Patrick Migambi, Michel Sawadogo, Claude Mambo Muvunyi, Bouke C. de Jong, Jean Claude Semuto Ngabonziza, Leen Rigouts, Conor J. Meehan

## Abstract

**Background:** In Rwanda, genomic surveillance identified a dominant multidrug-resistant tuberculosis (MDR-TB) strain, the R3clone, responsible for approximately 70% of rifampicin-resistant TB cases. Its presence beyond Rwanda remains unexplored.

**Methods:** Unique genetic signatures of the R3clone were defined using whole-genome sequencing of MDR-TB isolates from Rwanda. We developed a targeted qPCR assay detecting a clone-specific single-nucleotide polymorphism. With these tools, we screened isolates from neighbouring countries and public genomic repositories.

**Results:** We identified 375 R3clone isolates, including 264 from historical Rwandan collections (1991-2021), 49 from recent Rwandan diagnostic routine (2021-2024), 25 from historical Burundi isolates (2002-2013), and 37 among public repositories from several countries. The R3clone-specific qPCR showed 100% specificity in distinguishing the R3clone from other MTBC (sub-)lineages. Transmission analysis revealed cross-border transmission of the R3clone within the Great Lakes Region.

**Conclusion:** This study comprehensively assesses cross-border transmission of a dominant MDR-TB strain, highlighting the need for coordinated international surveillance.

**Impact statement:** Tuberculosis management is primarily undertaken at a national level, with associated contact tracing and public health interventions also being performed within country. Several countries have signature strain or drug resistance patterns within their *Mycobacterium tuberculosis* population, allowing for tracking of circulating clones within their borders. Rwanda is one such case, with the R3clone dominating the MDR-TB cases within the country.

Previous studies of the R3clone have shown that improved patient management and treatment can reduce the prevalence of this clone within Rwanda. Our study confirms this decline in population size of the R3clone within Rwanda. We also show that this is not a Rwanda-restricted clone; by developing a low-cost qPCR-based detection method we uncovered this clone in Burundi and through extended search of online databases additionally found it in other neighbouring countries.

Our findings demonstrate that tracking of *M. tuberculosis* needs to extend beyond country borders, especially in endemic regions with high levels of inter-country migration. Cross-border tracking and co-operation will enhance intervention measures and reduce cases of MDR-TB transmission.

**Data summary:** All samples sequenced in this project from the InnoR3Tb project (Rwanda and Burundi) are available via the ENA projects PRJEB106304 and PRJEB95959. The exact ENA accession codes for each sample are listed in Table S3 alongside sampling dates and countries.
