## Supplementary material for "Tracking cross-border transmission of Rwanda’s successful dominant rifampicin-resistant Mycobacterium tuberculosis clone using genomic markers": Table S3

### Sheet: Rwanda R3clone retrospective 
Sample Name	Accession	R3clone Cluster Membership	Country	Set	Date of Isolation
CT1991-06828	ERR6358834	R3clone	Rwanda	Rwanda R3clone retrospective isolates	1991
CT1992-08806	ERR6358851	R3clone	Rwanda	Rwanda R3clone retrospective isolates	1992
CT1992-08871	ERR6358853	R3clone	Rwanda	Rwanda R3clone retrospective isolates	1992
CT1992-08873	ERR6358855	R3clone	Rwanda	Rwanda R3clone retrospective isolates	1992
CT1993-09409	ERR6358709	R3clone	Rwanda	Rwanda R3clone retrospective isolates	1993
CT1994-00108	ERR6358873	R3clone	Rwanda	Rwanda R3clone retrospective isolates	1994
CT1998-01064	ERR6358713	R3clone	Rwanda	Rwanda R3clone retrospective isolates	1998
CT2001-00098	ERR6358715	R3clone	Rwanda	Rwanda R3clone retrospective isolates	2001
CT2002-00589	ERR6358716	R3clone	Rwanda	Rwanda R3clone retrospective isolates	2002
CT2004-01916	ERR6358717	R3clone	Rwanda	Rwanda R3clone retrospective isolates	2004
CT2004-01924	ERR6358718	R3clone	Rwanda	Rwanda R3clone retrospective isolates	2004
CT2004-02050	ERR6358876	R3clone	Rwanda	Rwanda R3clone retrospective isolates	2004
CT2004-02070	ERR6358877	R3clone	Rwanda	Rwanda R3clone retrospective isolates	2004
CT2004-02160	ERR6358719	R3clone	Rwanda	Rwanda R3clone retrospective isolates	2004
CT2004-02170	ERR6358720	R3clone	Rwanda	Rwanda R3clone retrospective isolates	2004
CT2004-02230	ERR6358881	R3clone	Rwanda	Rwanda R3clone retrospective isolates	2004
CT2004-02233	ERR6358882	R3clone	Rwanda	Rwanda R3clone retrospective isolates	2004
CT2004-02514	ERR6358888	R3clone	Rwanda	Rwanda R3clone retrospective isolates	2004
CT2004-02518	ERR6358889	R3clone	Rwanda	Rwanda R3clone retrospective isolates	2004
CT2004-02525	ERR6358723	R3clone	Rwanda	Rwanda R3clone retrospective isolates	2004
CT2004-02546	ERR6358896	R3clone	Rwanda	Rwanda R3clone retrospective isolates	2004
CT2004-02549	ERR6358897	R3clone	Rwanda	Rwanda R3clone retrospective isolates	2004
CT2004-02550	ERR6358724	R3clone	Rwanda	Rwanda R3clone retrospective isolates	2004
CT2004-02588	ERR6358726	R3clone	Rwanda	Rwanda R3clone retrospective isolates	2004
CT2005-00139	ERR6358727	R3clone	Rwanda	Rwanda R3clone retrospective isolates	2005
CT2005-00152	ERR6358729	R3clone	Rwanda	Rwanda R3clone retrospective isolates	2005
CT2005-00195	ERR6358903	R3clone	Rwanda	Rwanda R3clone retrospective isolates	2005
CT2005-00238	ERR6358904	R3clone	Rwanda	Rwanda R3clone retrospective isolates	2005
CT2005-00280	ERR6358731	R3clone	Rwanda	Rwanda R3clone retrospective isolates	2005
CT2005-00323	ERR6358732	R3clone	Rwanda	Rwanda R3clone retrospective isolates	2005
CT2005-00362	ERR6358733	R3clone	Rwanda	Rwanda R3clone retrospective isolates	2005
CT2005-00382	ERR6358905	R3clone	Rwanda	Rwanda R3clone retrospective isolates	2005
CT2005-00383	ERR6358906	R3clone	Rwanda	Rwanda R3clone retrospective isolates	2005
CT2005-00471	ERR6358734	R3clone	Rwanda	Rwanda R3clone retrospective isolates	2005
CT2005-00472	ERR6358735	R3clone	Rwanda	Rwanda R3clone retrospective isolates	2005
CT2005-00505	ERR6358736	R3clone	Rwanda	Rwanda R3clone retrospective isolates	2005
CT2005-00518	ERR6358737	R3clone	Rwanda	Rwanda R3clone retrospective isolates	2005
CT2005-00869	ERR6358907	R3clone	Rwanda	Rwanda R3clone retrospective isolates	2005
CT2005-00887	ERR6358739	R3clone	Rwanda	Rwanda R3clone retrospective isolates	2005
CT2005-00892	ERR6358908	R3clone	Rwanda	Rwanda R3clone retrospective isolates	2005
CT2005-01102	ERR6358911	R3clone	Rwanda	Rwanda R3clone retrospective isolates	2005
CT2005-01122	ERR6358744	R3clone	Rwanda	Rwanda R3clone retrospective isolates	2005
CT2005-01128	ERR6358912	R3clone	Rwanda	Rwanda R3clone retrospective isolates	2005
CT2005-01132	ERR6358913	R3clone	Rwanda	Rwanda R3clone retrospective isolates	2005
CT2005-01162	ERR6358746	R3clone	Rwanda	Rwanda R3clone retrospective isolates	2005
CT2005-01185	ERR6358916	R3clone	Rwanda	Rwanda R3clone retrospective isolates	2005
CT2005-01263	ERR6358750	R3clone	Rwanda	Rwanda R3clone retrospective isolates	2005
CT2005-01264	ERR6358751	R3clone	Rwanda	Rwanda R3clone retrospective isolates	2005
CT2005-01697	ERR6358752	R3clone	Rwanda	Rwanda R3clone retrospective isolates	2005
CT2005-01712	ERR6358917	R3clone	Rwanda	Rwanda R3clone retrospective isolates	2005
CT2005-01714	ERR6358754	R3clone	Rwanda	Rwanda R3clone retrospective isolates	2005
CT2005-01780	ERR6358756	R3clone	Rwanda	Rwanda R3clone retrospective isolates	2005
CT2005-01796	ERR6358919	R3clone	Rwanda	Rwanda R3clone retrospective isolates	2005
CT2005-01797	ERR6358920	R3clone	Rwanda	Rwanda R3clone retrospective isolates	2005
CT2005-01800	ERR6358922	R3clone	Rwanda	Rwanda R3clone retrospective isolates	2005
CT2005-02317	ERR6358757	R3clone	Rwanda	Rwanda R3clone retrospective isolates	2005
CT2005-02318	ERR6358923	R3clone	Rwanda	Rwanda R3clone retrospective isolates	2005
CT2005-02319	ERR6358924	R3clone	Rwanda	Rwanda R3clone retrospective isolates	2005
CT2005-02320	ERR6358925	R3clone	Rwanda	Rwanda R3clone retrospective isolates	2005
CT2005-02321	ERR6358758	R3clone	Rwanda	Rwanda R3clone retrospective isolates	2005-11-07
CT2005-02322	ERR6358926	R3clone	Rwanda	Rwanda R3clone retrospective isolates	2005-09-15
CT2005-02589	ERR6358759	R3clone	Rwanda	Rwanda R3clone retrospective isolates	2005
CT2006-01093	ERR6358760	R3clone	Rwanda	Rwanda R3clone retrospective isolates	2006
CT2006-01094	ERR6358761	R3clone	Rwanda	Rwanda R3clone retrospective isolates	2006
CT2006-01097	ERR6358928	R3clone	Rwanda	Rwanda R3clone retrospective isolates	2006-05-25
CT2006-01099	ERR6358930	R3clone	Rwanda	Rwanda R3clone retrospective isolates	2006
CT2006-01101	ERR6358931	R3clone	Rwanda	Rwanda R3clone retrospective isolates	2006
CT2006-01109	ERR6358763	R3clone	Rwanda	Rwanda R3clone retrospective isolates	2006
CT2006-01110	ERR6358764	R3clone	Rwanda	Rwanda R3clone retrospective isolates	2006
CT2006-01111	ERR6358765	R3clone	Rwanda	Rwanda R3clone retrospective isolates	2006
CT2006-01418	ERR6358766	R3clone	Rwanda	Rwanda R3clone retrospective isolates	2006-05-15
CT2006-01419	ERR6358767	R3clone	Rwanda	Rwanda R3clone retrospective isolates	2006-03-30
CT2006-01421	ERR6358932	R3clone	Rwanda	Rwanda R3clone retrospective isolates	2006-09-10
CT2006-01422	ERR6358933	R3clone	Rwanda	Rwanda R3clone retrospective isolates	2006-03-20
CT2006-01423	ERR6358934	R3clone	Rwanda	Rwanda R3clone retrospective isolates	2006
CT2006-01424	ERR6358935	R3clone	Rwanda	Rwanda R3clone retrospective isolates	2006-01-01
CT2006-01654	ERR6358937	R3clone	Rwanda	Rwanda R3clone retrospective isolates	2006
CT2006-01656	ERR6358938	R3clone	Rwanda	Rwanda R3clone retrospective isolates	2006
CT2006-01660	ERR6358769	R3clone	Rwanda	Rwanda R3clone retrospective isolates	2006
CT2006-01661	ERR6358770	R3clone	Rwanda	Rwanda R3clone retrospective isolates	2006-04-27
CT2006-01663	ERR6358939	R3clone	Rwanda	Rwanda R3clone retrospective isolates	2006-09-28
CT2006-01664	ERR6358771	R3clone	Rwanda	Rwanda R3clone retrospective isolates	2006-05-09
CT2006-01665	ERR6358772	R3clone	Rwanda	Rwanda R3clone retrospective isolates	2006-01-01
CT2006-01666	ERR6358773	R3clone	Rwanda	Rwanda R3clone retrospective isolates	2006
CT2006-01667	ERR6358774	R3clone	Rwanda	Rwanda R3clone retrospective isolates	2006-05-16
CT2006-01670	ERR6358775	R3clone	Rwanda	Rwanda R3clone retrospective isolates	2006-05-15
CT2006-01671	ERR6358776	R3clone	Rwanda	Rwanda R3clone retrospective isolates	2006-05-25
CT2006-01672	ERR6358777	R3clone	Rwanda	Rwanda R3clone retrospective isolates	2006
CT2006-01674	ERR6358778	R3clone	Rwanda	Rwanda R3clone retrospective isolates	2006-05-25
CT2006-01675	ERR6358779	R3clone	Rwanda	Rwanda R3clone retrospective isolates	2006
CT2006-01676	ERR6358780	R3clone	Rwanda	Rwanda R3clone retrospective isolates	2006
CT2006-01678	ERR6358782	R3clone	Rwanda	Rwanda R3clone retrospective isolates	2006-03-10
CT2006-01680	ERR6358783	R3clone	Rwanda	Rwanda R3clone retrospective isolates	2006
CT2006-02687	ERR6358784	R3clone	Rwanda	Rwanda R3clone retrospective isolates	2006
CT2006-02688	ERR6358785	R3clone	Rwanda	Rwanda R3clone retrospective isolates	2006-02-02
CT2006-02690	ERR6358786	R3clone	Rwanda	Rwanda R3clone retrospective isolates	2006
CT2006-02691	ERR6358787	R3clone	Rwanda	Rwanda R3clone retrospective isolates	2006
CT2006-02692	ERR6358788	R3clone	Rwanda	Rwanda R3clone retrospective isolates	2006-06-23
CT2006-02696	ERR6358790	R3clone	Rwanda	Rwanda R3clone retrospective isolates	2006-06-24
CT2006-02699	ERR6358791	R3clone	Rwanda	Rwanda R3clone retrospective isolates	2006-07-20
CT2006-02700	ERR6358792	R3clone	Rwanda	Rwanda R3clone retrospective isolates	2006-07-20
CT2006-02702	ERR6358793	R3clone	Rwanda	Rwanda R3clone retrospective isolates	2006-07-27
CT2006-02703	ERR6358794	R3clone	Rwanda	Rwanda R3clone retrospective isolates	2006-03-10
CT2006-02704	ERR6358795	R3clone	Rwanda	Rwanda R3clone retrospective isolates	2006-07-25
CT2006-02705	ERR6358796	R3clone	Rwanda	Rwanda R3clone retrospective isolates	2006
CT2006-02706	ERR6358797	R3clone	Rwanda	Rwanda R3clone retrospective isolates	2006-08-03
CT2006-02708	ERR6358798	R3clone	Rwanda	Rwanda R3clone retrospective isolates	2006
CT2006-02709	ERR6358799	R3clone	Rwanda	Rwanda R3clone retrospective isolates	2006
CT2006-02710	ERR6358800	R3clone	Rwanda	Rwanda R3clone retrospective isolates	2006-08-04
CT2006-03606	ERR6358802	R3clone	Rwanda	Rwanda R3clone retrospective isolates	2006-08-10
CT2006-03607	ERR6358803	R3clone	Rwanda	Rwanda R3clone retrospective isolates	2006-08-14
CT2006-03608	ERR6358804	R3clone	Rwanda	Rwanda R3clone retrospective isolates	2006
CT2006-03612	ERR6358805	R3clone	Rwanda	Rwanda R3clone retrospective isolates	2005-11-18
CT2006-03613	ERR6358806	R3clone	Rwanda	Rwanda R3clone retrospective isolates	2006
CT2006-03614	ERR6358807	R3clone	Rwanda	Rwanda R3clone retrospective isolates	2006-09-06
CT2006-03615	ERR6358808	R3clone	Rwanda	Rwanda R3clone retrospective isolates	2006
CT2006-03616	ERR6358809	R3clone	Rwanda	Rwanda R3clone retrospective isolates	2006-09-14
CT2006-03617	ERR6358810	R3clone	Rwanda	Rwanda R3clone retrospective isolates	2006-09-19
CT2007-00164	ERR6358812	R3clone	Rwanda	Rwanda R3clone retrospective isolates	2007-01-01
CT2007-00165	ERR6358813	R3clone	Rwanda	Rwanda R3clone retrospective isolates	2007-01-19
CT2007-00167	ERR6358814	R3clone	Rwanda	Rwanda R3clone retrospective isolates	2006-12-21
CT2007-00172	ERR6358817	R3clone	Rwanda	Rwanda R3clone retrospective isolates	2006-11-02
CT2007-00173	ERR6358943	R3clone	Rwanda	Rwanda R3clone retrospective isolates	2006-11-15
CT2007-00176	ERR6358945	R3clone	Rwanda	Rwanda R3clone retrospective isolates	2006-04-19
CT2007-00177	ERR6358946	R3clone	Rwanda	Rwanda R3clone retrospective isolates	2006-11-29
CT2007-01514	ERR6358947	R3clone	Rwanda	Rwanda R3clone retrospective isolates	2007-03-02
CT2007-01516	ERR6358818	R3clone	Rwanda	Rwanda R3clone retrospective isolates	2007-02-05
CT2007-01517	ERR6358819	R3clone	Rwanda	Rwanda R3clone retrospective isolates	2007-01-05
CT2007-01518	ERR6358820	R3clone	Rwanda	Rwanda R3clone retrospective isolates	2006-12-21
CT2007-01519	ERR6358821	R3clone	Rwanda	Rwanda R3clone retrospective isolates	2006-10-13
CT2007-01520	ERR6358822	R3clone	Rwanda	Rwanda R3clone retrospective isolates	2006-03-20
CT2007-01521	ERR6358823	R3clone	Rwanda	Rwanda R3clone retrospective isolates	2007
CT2007-01522	ERR6358824	R3clone	Rwanda	Rwanda R3clone retrospective isolates	2007-01-25
CT2007-01933	ERR6358825	R3clone	Rwanda	Rwanda R3clone retrospective isolates	2007
CT2007-03669	ERR6358826	R3clone	Rwanda	Rwanda R3clone retrospective isolates	2007
CT2007-03670	ERR6358827	R3clone	Rwanda	Rwanda R3clone retrospective isolates	2007-02-21
CT2008-04386	ERR6358828	R3clone	Rwanda	Rwanda R3clone retrospective isolates	2013-05-15
CT2008-04387	ERR6358829	R3clone	Rwanda	Rwanda R3clone retrospective isolates	2008-08-05
CT2010-00507	ERR6358830	R3clone	Rwanda	Rwanda R3clone retrospective isolates	2009-06-20
CT2010-02638	ERR6358831	R3clone	Rwanda	Rwanda R3clone retrospective isolates	2008-07-30
CT2010-02639	ERR6358832	R3clone	Rwanda	Rwanda R3clone retrospective isolates	2009-06-10
CT2010-02817	ERR6358833	R3clone	Rwanda	Rwanda R3clone retrospective isolates	2009-04-21
CT2018-00675	ERR6358955	R3clone	Rwanda	Rwanda R3clone retrospective isolates	2016-07-24
CT2018-00676	ERR6358956	R3clone	Rwanda	Rwanda R3clone retrospective isolates	2017-01-03
CT2018-00677	ERR6358957	R3clone	Rwanda	Rwanda R3clone retrospective isolates	2017-06-05
CT2018-00679	ERR6358958	R3clone	Rwanda	Rwanda R3clone retrospective isolates	2017-04-05
CT2018-00681	ERR6358963	R3clone	Rwanda	Rwanda R3clone retrospective isolates	2016-07-10
CT2018-00682	ERR6358960	R3clone	Rwanda	Rwanda R3clone retrospective isolates	2015-09-29
CT2018-00683	ERR6358961	R3clone	Rwanda	Rwanda R3clone retrospective isolates	2016-03-12
CT2018-00684	ERR6358964	R3clone	Rwanda	Rwanda R3clone retrospective isolates	2015-12-08
CT2018-00685	ERR6358962	R3clone	Rwanda	Rwanda R3clone retrospective isolates	2017-05-25
CT2018-00688	ERR6358967	R3clone	Rwanda	Rwanda R3clone retrospective isolates	2017-04-05
CT2018-00692	ERR6358971	R3clone	Rwanda	Rwanda R3clone retrospective isolates	2017-03-28
CT2018-00693	ERR6358972	R3clone	Rwanda	Rwanda R3clone retrospective isolates	2015-05-04
CT2018-00694	ERR6358973	R3clone	Rwanda	Rwanda R3clone retrospective isolates	2017-06-30
CT2018-00695	ERR6358974	R3clone	Rwanda	Rwanda R3clone retrospective isolates	2017-01-20
CT2018-00697	ERR6358976	R3clone	Rwanda	Rwanda R3clone retrospective isolates	2017-02-21
CT2018-00701	ERR6358980	R3clone	Rwanda	Rwanda R3clone retrospective isolates	2014-12-24
CT2018-00702	ERR6358981	R3clone	Rwanda	Rwanda R3clone retrospective isolates	2015-02-27
CT2018-00706	ERR6358984	R3clone	Rwanda	Rwanda R3clone retrospective isolates	2014-04-08
CT2018-00707	ERR6358985	R3clone	Rwanda	Rwanda R3clone retrospective isolates	2015-01-12
CT2018-00712	ERR6358989	R3clone	Rwanda	Rwanda R3clone retrospective isolates	2016-09-06
CT2018-00715	ERR6358992	R3clone	Rwanda	Rwanda R3clone retrospective isolates	2016-03-16
CT2018-00717	ERR6358994	R3clone	Rwanda	Rwanda R3clone retrospective isolates	2016-11-25
CT2018-00718	ERR6358995	R3clone	Rwanda	Rwanda R3clone retrospective isolates	2017-04-05
CT2018-00719	ERR6358996	R3clone	Rwanda	Rwanda R3clone retrospective isolates	2015-09-30
CT2018-00722	ERR6358997	R3clone	Rwanda	Rwanda R3clone retrospective isolates	2015-02-11
CT2018-00723	ERR6358998	R3clone	Rwanda	Rwanda R3clone retrospective isolates	2016-05-26
CT2018-00725	ERR6359000	R3clone	Rwanda	Rwanda R3clone retrospective isolates	2013-08-27
CT2018-00730	ERR6359004	R3clone	Rwanda	Rwanda R3clone retrospective isolates	2014-01-27
CT2018-00733	ERR6359006	R3clone	Rwanda	Rwanda R3clone retrospective isolates	2015-02-11
CT2018-00734	ERR6359007	R3clone	Rwanda	Rwanda R3clone retrospective isolates	2017-03-28
CT2018-00737	ERR6359010	R3clone	Rwanda	Rwanda R3clone retrospective isolates	2015-03-11
CT2018-00740	ERR6359011	R3clone	Rwanda	Rwanda R3clone retrospective isolates	2015-09-29
CT2018-00741	ERR6359012	R3clone	Rwanda	Rwanda R3clone retrospective isolates	2015-06-22
CT2018-00743	ERR6359013	R3clone	Rwanda	Rwanda R3clone retrospective isolates	2015-08-11
CT2018-00747	ERR6359017	R3clone	Rwanda	Rwanda R3clone retrospective isolates	2013-10-24
CT2018-00750	ERR6359018	R3clone	Rwanda	Rwanda R3clone retrospective isolates	2017-05-11
CT2018-00751	ERR6359019	R3clone	Rwanda	Rwanda R3clone retrospective isolates	2016-12-08
CT2018-00753	ERR6359020	R3clone	Rwanda	Rwanda R3clone retrospective isolates	2017-03-20
CT2018-00755	ERR6359022	R3clone	Rwanda	Rwanda R3clone retrospective isolates	2015-06-30
CT2018-00763	ERR6359027	R3clone	Rwanda	Rwanda R3clone retrospective isolates	2015-03-17
CT2018-00765	ERR6359029	R3clone	Rwanda	Rwanda R3clone retrospective isolates	2016-03-09
CT2018-00767	ERR6359031	R3clone	Rwanda	Rwanda R3clone retrospective isolates	2016-04-30
CT2018-00768	ERR6359032	R3clone	Rwanda	Rwanda R3clone retrospective isolates	2015-09-16
CT2018-00771	ERR6359035	R3clone	Rwanda	Rwanda R3clone retrospective isolates	2016-07-25
CT2018-00775	ERR6359037	R3clone	Rwanda	Rwanda R3clone retrospective isolates	2016-08-09
CT2018-00778	ERR6359040	R3clone	Rwanda	Rwanda R3clone retrospective isolates	2016-04-04
CT2018-00779	ERR6359041	R3clone	Rwanda	Rwanda R3clone retrospective isolates	2016-11-11
CT2018-00782	ERR6359043	R3clone	Rwanda	Rwanda R3clone retrospective isolates	2016-12-15
CT2018-00785	ERR6359046	R3clone	Rwanda	Rwanda R3clone retrospective isolates	2014-05-15
CT2018-00787	ERR6359047	R3clone	Rwanda	Rwanda R3clone retrospective isolates	2016-10-14
CT2018-00789	ERR6359049	R3clone	Rwanda	Rwanda R3clone retrospective isolates	2014-10-01
CT2018-00790	ERR6359050	R3clone	Rwanda	Rwanda R3clone retrospective isolates	2016-10-27
CT2018-00793	ERR6359051	R3clone	Rwanda	Rwanda R3clone retrospective isolates	2012-11-20
CT2018-00794	ERR6359052	R3clone	Rwanda	Rwanda R3clone retrospective isolates	2016-01-27
CT2018-00795	ERR6359053	R3clone	Rwanda	Rwanda R3clone retrospective isolates	2013-12-05
CT2018-00796	ERR6359054	R3clone	Rwanda	Rwanda R3clone retrospective isolates	2013-10-21
CT2018-00801	ERR6359057	R3clone	Rwanda	Rwanda R3clone retrospective isolates	2016-09-19
CT2018-00802	ERR6359058	R3clone	Rwanda	Rwanda R3clone retrospective isolates	2014-01-12
CT2018-00803	ERR6359059	R3clone	Rwanda	Rwanda R3clone retrospective isolates	2014-01-05
CT2018-00805	ERR6359061	R3clone	Rwanda	Rwanda R3clone retrospective isolates	2015-12-08
CT2018-00809	ERR6359063	R3clone	Rwanda	Rwanda R3clone retrospective isolates	2015-12-08
CT2018-00814	ERR6359068	R3clone	Rwanda	Rwanda R3clone retrospective isolates	2015-12-08
CT2018-00828	ERR6359078	R3clone	Rwanda	Rwanda R3clone retrospective isolates	2015-03-23
CT2018-00832	ERR6359081	R3clone	Rwanda	Rwanda R3clone retrospective isolates	2016-08-14
CT2018-00834	ERR6359083	R3clone	Rwanda	Rwanda R3clone retrospective isolates	2016-05-12
CT2018-00838	ERR6359086	R3clone	Rwanda	Rwanda R3clone retrospective isolates	2014-08-04
CT2018-01091	ERR6359089	R3clone	Rwanda	Rwanda R3clone retrospective isolates	2017-09-22
CT2018-01094	ERR16724884	R3clone	Rwanda	Rwanda R3clone retrospective isolates	2018-02-16
CT2018-01095	ERR6359090	R3clone	Rwanda	Rwanda R3clone retrospective isolates	2018-01-03
CT2018-01100	ERR6359091	R3clone	Rwanda	Rwanda R3clone retrospective isolates	2018-01-20
CT2018-01102	ERR6359092	R3clone	Rwanda	Rwanda R3clone retrospective isolates	2018-01-16
CT2018-01105	ERR6359094	R3clone	Rwanda	Rwanda R3clone retrospective isolates	2018-01-11
CT2018-01109	ERR6359095	R3clone	Rwanda	Rwanda R3clone retrospective isolates	2017-06-15
CT2018-01111	ERR6359096	R3clone	Rwanda	Rwanda R3clone retrospective isolates	2017-05-25
CT2018-01117	ERR6359097	R3clone	Rwanda	Rwanda R3clone retrospective isolates	2017-04-24
CT2018-01123	ERR6359100	R3clone	Rwanda	Rwanda R3clone retrospective isolates	2017-11-03
CT2018-01131	ERR6359103	R3clone	Rwanda	Rwanda R3clone retrospective isolates	2017-09-28
CT2018-01152	ERR6359107	R3clone	Rwanda	Rwanda R3clone retrospective isolates	2017-07-21
CT2018-01155	ERR6359109	R3clone	Rwanda	Rwanda R3clone retrospective isolates	2017-09-29
CT2018-01185	ERR6359117	R3clone	Rwanda	Rwanda R3clone retrospective isolates	2017-06-15
CT2018-01193	ERR6359118	R3clone	Rwanda	Rwanda R3clone retrospective isolates	2017-09-13
CT2018-01208	ERR6359123	R3clone	Rwanda	Rwanda R3clone retrospective isolates	2017-11-23
CT2018-01213	ERR6359124	R3clone	Rwanda	Rwanda R3clone retrospective isolates	2017-05-19
CT2018-01216	ERR6359125	R3clone	Rwanda	Rwanda R3clone retrospective isolates	2017-10-05
CT2018-01218	ERR6359126	R3clone	Rwanda	Rwanda R3clone retrospective isolates	2017-10-26
CT2018-01220	ERR6359127	R3clone	Rwanda	Rwanda R3clone retrospective isolates	2017-05-09
CT2018-01224	ERR6359128	R3clone	Rwanda	Rwanda R3clone retrospective isolates	2017-06-07
CT2018-01228	ERR6359129	R3clone	Rwanda	Rwanda R3clone retrospective isolates	2017-09-19
CT2020-01012	ERR16724885	R3clone	Rwanda	Rwanda R3clone retrospective isolates	2018-04-26
CT2020-01013	ERR16724886	R3clone	Rwanda	Rwanda R3clone retrospective isolates	2018-05-02
CT2020-01017	ERR16724887	R3clone	Rwanda	Rwanda R3clone retrospective isolates	2018-04-05
CT2020-01021	ERR16724888	R3clone	Rwanda	Rwanda R3clone retrospective isolates	2018-05-09
CT2020-01022	ERR16724889	R3clone	Rwanda	Rwanda R3clone retrospective isolates	2018-04-16
CT2020-01026	ERR16724890	R3clone	Rwanda	Rwanda R3clone retrospective isolates	2018-07-02
CT2020-01028	ERR16724891	R3clone	Rwanda	Rwanda R3clone retrospective isolates	2018-05-22
CT2020-01034	ERR16724892	R3clone	Rwanda	Rwanda R3clone retrospective isolates	2018-05-23
CT2020-01072	ERR16724893	R3clone	Rwanda	Rwanda R3clone retrospective isolates	2018-12-09
CT2020-01087	ERR16724894	R3clone	Rwanda	Rwanda R3clone retrospective isolates	2019-03-21
CT2020-01113	ERR16724895	R3clone	Rwanda	Rwanda R3clone retrospective isolates	2019-02-19
CT2020-01130	ERR16724896	R3clone	Rwanda	Rwanda R3clone retrospective isolates	2019-06-13
CT2020-01137	ERR16724897	R3clone	Rwanda	Rwanda R3clone retrospective isolates	2019-10-07
CT2020-01139	ERR16724898	R3clone	Rwanda	Rwanda R3clone retrospective isolates	2019-10-15
CT2020-01162	ERR16724899	R3clone	Rwanda	Rwanda R3clone retrospective isolates	2019-11-06
CT2020-01172	ERR16724900	R3clone	Rwanda	Rwanda R3clone retrospective isolates	2019-12-20
CT2021-02085	ERR16724901	R3clone	Rwanda	Rwanda R3clone retrospective isolates	2017-10-10
CT2021-02119	ERR16724902	R3clone	Rwanda	Rwanda R3clone retrospective isolates	2019-01-07
CT2021-02120	ERR16724903	R3clone	Rwanda	Rwanda R3clone retrospective isolates	2019-01-20
CT2021-02130	ERR16724904	R3clone	Rwanda	Rwanda R3clone retrospective isolates	2019-04-24
CT2021-02133	ERR16724905	R3clone	Rwanda	Rwanda R3clone retrospective isolates	2019-05-28
CT2021-02139	ERR16724906	R3clone	Rwanda	Rwanda R3clone retrospective isolates	2019-07-04
CT2021-02174	ERR16724907	R3clone	Rwanda	Rwanda R3clone retrospective isolates	2019-12-17
CT2021-02178	ERR16724908	R3clone	Rwanda	Rwanda R3clone retrospective isolates	2019-12-21
CT2021-02191	ERR16724909	R3clone	Rwanda	Rwanda R3clone retrospective isolates	2018-05-09
CT2021-02192	ERR16724910	R3clone	Rwanda	Rwanda R3clone retrospective isolates	2018-07-02
CT2021-02193	ERR16724911	R3clone	Rwanda	Rwanda R3clone retrospective isolates	2018-05-22
CT2021-02195	ERR16724912	R3clone	Rwanda	Rwanda R3clone retrospective isolates	2018-05-23
CT2021-02200	ERR16724913	R3clone	Rwanda	Rwanda R3clone retrospective isolates	2018-12-09
CT2021-02202	ERR16724914	R3clone	Rwanda	Rwanda R3clone retrospective isolates	2019-03-21
CT2021-02203	ERR16724915	R3clone	Rwanda	Rwanda R3clone retrospective isolates	2019-01-17
CT2021-02204	ERR16724916	R3clone	Rwanda	Rwanda R3clone retrospective isolates	2019-02-19
CT2021-02219	ERR16724917	R3clone	Rwanda	Rwanda R3clone retrospective isolates	2019-06-13
CT2021-02234	ERR16724918	R3clone	Rwanda	Rwanda R3clone retrospective isolates	2019-10-15

### Sheet: InnoR3TB Rwanda
Sample Name	Accession	R3clone Cluster Membership	Country	Set	Date of Isolation
CT2024-00308	ERR16930784	R3clone	Rwanda	InnoR3TB Rwanda	2021-05-25
CT2022-01078	ERR16930740	R3clone	Rwanda	InnoR3TB Rwanda	2021-06-15
CT2022-01080	ERR16930741	R3clone	Rwanda	InnoR3TB Rwanda	2021-06-15
CT2022-01082	ERR16930742	R3clone	Rwanda	InnoR3TB Rwanda	2021-06-24
CT2022-01083	ERR16930743	R3clone	Rwanda	InnoR3TB Rwanda	2021-06-29
CT2022-01112	ERR16930760	R3clone	Rwanda	InnoR3TB Rwanda	2021-07-19
CT2022-01084	ERR16930744	R3clone	Rwanda	InnoR3TB Rwanda	2021-07-27
CT2022-01087	ERR16930746	R3clone	Rwanda	InnoR3TB Rwanda	2021-10-05
CT2022-01090	ERR16930747	R3clone	Rwanda	InnoR3TB Rwanda	2021-11-07
CT2022-01093	ERR16930749	R3clone	Rwanda	InnoR3TB Rwanda	2021-11-08
CT2022-01094	ERR16930750	R3clone	Rwanda	InnoR3TB Rwanda	2021-11-09
CT2022-01095	ERR16930751	R3clone	Rwanda	InnoR3TB Rwanda	2021-11-09
CT2022-01096	ERR16930752	R3clone	Rwanda	InnoR3TB Rwanda	2021-12-15
CT2022-01113	ERR16930761	R3clone	Rwanda	InnoR3TB Rwanda	2022-01-11
CT2022-01097	ERR16930753	R3clone	Rwanda	InnoR3TB Rwanda	2022-01-14
CT2022-01105	ERR16930755	R3clone	Rwanda	InnoR3TB Rwanda	2022-03-10
CT2022-01106	ERR16930756	R3clone	Rwanda	InnoR3TB Rwanda	2022-03-10
CT2022-01104	ERR16930754	R3clone	Rwanda	InnoR3TB Rwanda	2022-03-31
CT2022-01109	ERR16930758	R3clone	Rwanda	InnoR3TB Rwanda	2022-06-04
CT2022-01111	ERR16930759	R3clone	Rwanda	InnoR3TB Rwanda	2022-08-02
CT2022-01114	ERR16930762	R3clone	Rwanda	InnoR3TB Rwanda	2022-08-09
CT2022-01115	ERR16930763	R3clone	Rwanda	InnoR3TB Rwanda	2022-08-16
CT2022-01117	ERR16930764	R3clone	Rwanda	InnoR3TB Rwanda	2022-08-24
CT2024-00536	ERR16930785	R3clone	Rwanda	InnoR3TB Rwanda	2022-08-30
CT2023-02791	ERR16930767	R3clone	Rwanda	InnoR3TB Rwanda	2022-10-13
CT2024-00292	ERR16930774	R3clone	Rwanda	InnoR3TB Rwanda	2022-11-17
CT2024-00293	ERR16930775	R3clone	Rwanda	InnoR3TB Rwanda	2022-11-24
CT2024-00295	ERR16930777	R3clone	Rwanda	InnoR3TB Rwanda	2022-12-06
CT2024-00296	ERR16930778	R3clone	Rwanda	InnoR3TB Rwanda	2022-12-21
CT2024-00297	ERR16930779	R3clone	Rwanda	InnoR3TB Rwanda	2022-12-26
CT2024-01134	ERR16930802	R3clone	Rwanda	InnoR3TB Rwanda	2023-01-25
CT2024-01036	ERR16930795	R3clone	Rwanda	InnoR3TB Rwanda	2023-01-28
CT2024-00300	ERR16930781	R3clone	Rwanda	InnoR3TB Rwanda	2023-03-01
CT2023-02816	ERR16930771	R3clone	Rwanda	InnoR3TB Rwanda	2023-03-14
CT2024-00302	ERR16930782	R3clone	Rwanda	InnoR3TB Rwanda	2023-03-15
CT2023-02807	ERR16930768	R3clone	Rwanda	InnoR3TB Rwanda	2023-04-11
CT2023-02814	ERR16930770	R3clone	Rwanda	InnoR3TB Rwanda	2023-04-13
CT2023-02811	ERR16930769	R3clone	Rwanda	InnoR3TB Rwanda	2023-04-15
CT2024-00539	ERR16930786	R3clone	Rwanda	InnoR3TB Rwanda	2023-06-07
CT2024-01139	ERR16930804	R3clone	Rwanda	InnoR3TB Rwanda	2023-08-14
CT2024-00543	ERR16930787	R3clone	Rwanda	InnoR3TB Rwanda	2023-09-22
CT2024-01040	ERR16930798	R3clone	Rwanda	InnoR3TB Rwanda	2023-11-07
CT2024-00307	ERR16930783	R3clone	Rwanda	InnoR3TB Rwanda	2023-11-16
CT2024-00682	ERR16930789	R3clone	Rwanda	InnoR3TB Rwanda	2023-12-04
CT2024-01038	ERR16930797	R3clone	Rwanda	InnoR3TB Rwanda	2024-01-22
CT2024-01143	ERR16930807	R3clone	Rwanda	InnoR3TB Rwanda	2024-02-02
CT2024-00689	ERR16930792	R3clone	Rwanda	InnoR3TB Rwanda	2024-02-23
CT2024-01035	ERR16930794	R3clone	Rwanda	InnoR3TB Rwanda	2024-03-07
CT2024-01044	ERR16930799	R3clone	Rwanda	InnoR3TB Rwanda	2024-04-02
CT2022-01085	ERR16930745	Non R3clone	Rwanda	InnoR3TB Rwanda	2021-08-31
CT2022-01091	ERR16930748	Non R3clone	Rwanda	InnoR3TB Rwanda	2021-11-10
CT2022-01108	ERR16930757	Non R3clone	Rwanda	InnoR3TB Rwanda	2022-02-04
CT2022-01121	ERR16930765	Non R3clone	Rwanda	InnoR3TB Rwanda	2022-07-06
CT2023-02789	ERR16930766	Non R3clone	Rwanda	InnoR3TB Rwanda	2022-10-05
CT2023-02823	ERR16930772	Non R3clone	Rwanda	InnoR3TB Rwanda	2022-11-22
CT2024-00290	ERR16930773	Non R3clone	Rwanda	InnoR3TB Rwanda	2022-09-20
CT2024-00294	ERR16930776	Non R3clone	Rwanda	InnoR3TB Rwanda	2022-11-29
CT2024-00299	ERR16930780	Non R3clone	Rwanda	InnoR3TB Rwanda	2023-02-06
CT2024-00681	ERR16930788	Non R3clone	Rwanda	InnoR3TB Rwanda	2023-11-21
CT2024-00683	ERR16930790	Non R3clone	Rwanda	InnoR3TB Rwanda	2024-01-16
CT2024-00688	ERR16930791	Non R3clone	Rwanda	InnoR3TB Rwanda	2024-02-13
CT2024-00691	ERR16930793	Non R3clone	Rwanda	InnoR3TB Rwanda	2024-03-18
CT2024-01037	ERR16930796	Non R3clone	Rwanda	InnoR3TB Rwanda	2024-03-05
CT2024-01128	ERR16930800	Non R3clone	Rwanda	InnoR3TB Rwanda	2022-08-23
CT2024-01133	ERR16930801	Non R3clone	Rwanda	InnoR3TB Rwanda	2023-01-23
CT2024-01135	ERR16930803	Non R3clone	Rwanda	InnoR3TB Rwanda	2023-04-27
CT2024-01140	ERR16930805	Non R3clone	Rwanda	InnoR3TB Rwanda	2023-08-29
CT2024-01142	ERR16930806	Non R3clone	Rwanda	InnoR3TB Rwanda	2023-12-01

### Sheet: Burundi RR-TB
Sample Name	Accession	R3clone Cluster Membership	Country	Set	Date of Isolation
CT2002-00926	ERR16725454	R3clone	Burundi	Burundi RR-TB isolates	2002-05-23
CT2002-02861	ERR16725455	R3clone	Burundi	Burundi RR-TB isolates	2003-01-27
CT2003-01714	ERR16725456	R3clone	Burundi	Burundi RR-TB isolates	2003-07-25
CT2003-01715	ERR16725457	R3clone	Burundi	Burundi RR-TB isolates	2003-07-25
CT2007-00013	ERR16725458	R3clone	Burundi	Burundi RR-TB isolates	2006-11-06
CT2007-00774	ERR16725459	R3clone	Burundi	Burundi RR-TB isolates	2007-01-25
CT2007-01682	ERR16725460	R3clone	Burundi	Burundi RR-TB isolates	2007-01-25
CT2007-02433	ERR16725461	R3clone	Burundi	Burundi RR-TB isolates	2007-05-22
CT2007-02435	ERR16725462	R3clone	Burundi	Burundi RR-TB isolates	2007-06-01
CT2007-02922	ERR16725463	R3clone	Burundi	Burundi RR-TB isolates	2007-08-01
CT2008-02138	ERR16725464	R3clone	Burundi	Burundi RR-TB isolates	2008-03-11
CT2008-02142	ERR16725465	R3clone	Burundi	Burundi RR-TB isolates	2008-03-26
CT2010-01020	ERR16725466	R3clone	Burundi	Burundi RR-TB isolates	2010-01-05
CT2010-01747	ERR16725467	R3clone	Burundi	Burundi RR-TB isolates	2010-03-12
CT2011-00471	ERR16725468	R3clone	Burundi	Burundi RR-TB isolates	2010-12-28
CT2011-00475	ERR16725469	R3clone	Burundi	Burundi RR-TB isolates	2011-01-10
CT2011-02602	ERR16725470	R3clone	Burundi	Burundi RR-TB isolates	2011-07-27
CT2011-02607	ERR16725471	R3clone	Burundi	Burundi RR-TB isolates	2011-08-22
CT2012-00797	ERR16725472	R3clone	Burundi	Burundi RR-TB isolates	2012-01-06
CT2012-00798	ERR16725473	R3clone	Burundi	Burundi RR-TB isolates	2012-01-04
CT2012-00800	ERR16725474	R3clone	Burundi	Burundi RR-TB isolates	2012-01-12
CT2012-00803	ERR16725475	R3clone	Burundi	Burundi RR-TB isolates	2012-01-19
CT2013-00134	ERR16725476	R3clone	Burundi	Burundi RR-TB isolates	2012-11-16
CT2013-01391	ERR16725477	R3clone	Burundi	Burundi RR-TB isolates	2013-02-01
CT2013-02249	ERR16725478	R3clone	Burundi	Burundi RR-TB isolates	2013-10-11

### Sheet: SRA database
Sample Name	Accession	R3clone Cluster Membership	Country	Set	Date of Isolation
SRR1162792	SRR1162792	R3clone	Unknown	SRA database	2007
SRR1166871	SRR1166871	R3clone	Unknown	SRA database	2007
ERR8774168	ERR8774168	Non R3clone	DRC	SRA database	Unknown
ERR038739	ERR038739	Non R3clone	Uganda	SRA database	Unknown
ERR038740	ERR038740	Non R3clone	Uganda	SRA database	Unknown
ERR038748	ERR038748	Non R3clone	Uganda	SRA database	Unknown
ERR551253	ERR551253	Non R3clone	Republic of the Congo	SRA database	Unknown
ERR038750	ERR038750	Non R3clone	Uganda	SRA database	Unknown
ERR040125	ERR040125	Non R3clone	Uganda	SRA database	Unknown
ERR040127	ERR040127	Non R3clone	Uganda	SRA database	Unknown
ERR040131	ERR040131	R3clone	Uganda	SRA database	2003-2007
ERR040135	ERR040135	Non R3clone	Uganda	SRA database	Unknown
ERR1199148	ERR1199148	Non R3clone	Republic of the Congo	SRA database	Unknown
ERR550972	ERR550972	Non R3clone	Republic of the Congo	SRA database	Unknown
ERR1023411	ERR1023411	Non R3clone	Peru	SRA database	Unknown
ERR551073	ERR551073	Non R3clone	Republic of the Congo	SRA database	Unknown
ERR551359	ERR551359	Non R3clone	Republic of the Congo	SRA database	Unknown
ERR10748494	ERR10748494	Non R3clone	South Africa	SRA database	Unknown
ERR551583	ERR551583	Non R3clone	Republic of the Congo	SRA database	Unknown
ERR551682	ERR551682	Non R3clone	Republic of the Congo	SRA database	Unknown
ERR552392	ERR552392	Non R3clone	Republic of the Congo	SRA database	Unknown
ERR552465	ERR552465	Non R3clone	Republic of the Congo	SRA database	Unknown
ERR552869	ERR552869	Non R3clone	Republic of the Congo	SRA database	Unknown
SRR7070150	SRR7070150	Non R3clone	United Kingdom	SRA database	Unknown
SRR7070300	SRR7070300	Non R3clone	United Kingdom	SRA database	Unknown
SRR7070481	SRR7070481	Non R3clone	United Kingdom	SRA database	Unknown
ERR8774341	ERR8774341	Non R3clone	Kenya	SRA database	Unknown
SRR29096743	SRR29096743	Non R3clone	Kenya	SRA database	Unknown
SRR29096998	SRR29096998	Non R3clone	Kenya	SRA database	Unknown
ERR1199097	ERR1199097	Non R3clone	Uganda	SRA database	Unknown
ERR1199100	ERR1199100	Non R3clone	DRC	SRA database	Unknown
ERR1199107	ERR1199107	Non R3clone	DRC	SRA database	Unknown
ERR1199121	ERR1199121	Non R3clone	DRC	SRA database	Unknown
ERR1199124	ERR1199124	Non R3clone	DRC	SRA database	Unknown
ERR1199128	ERR1199128	Non R3clone	DRC	SRA database	Unknown
ERR1199147	ERR1199147	Non R3clone	Switzerland	SRA database	Unknown
ERR4423677	ERR4423677	Non R3clone	Kenya	SRA database	Unknown
ERR1199149	ERR1199149	Non R3clone	Switzerland	SRA database	Unknown
ERR1199150	ERR1199150	Non R3clone	Uganda	SRA database	Unknown
ERR1199152	ERR1199152	Non R3clone	Uganda	SRA database	Unknown
ERR1199153	ERR1199153	Non R3clone	DRC	SRA database	Unknown
ERR4423681	ERR4423681	Non R3clone	Kenya	SRA database	Unknown
ERR9285900	ERR9285900	Non R3clone	Kenya	SRA database	Unknown
ERR9285910	ERR9285910	Non R3clone	Kenya	SRA database	Unknown
ERR13285043	ERR13285043	Non R3clone	Germany	SRA database	Unknown
ERR13290286	ERR13290286	Non R3clone	Sweden	SRA database	Unknown
ERR13290287	ERR13290287	Non R3clone	Sweden	SRA database	Unknown
ERR13290288	ERR13290288	Non R3clone	Sweden	SRA database	Unknown
ERR13290289	ERR13290289	Non R3clone	Sweden	SRA database	Unknown
ERR1367657	ERR1367657	Non R3clone	Switzerland	SRA database	Unknown
ERR1367677	ERR1367677	Non R3clone	Switzerland	SRA database	Unknown
ERR1413477	ERR1413477	Non R3clone	United Kingdom	SRA database	Unknown
ERR1413482	ERR1413482	Non R3clone	United Kingdom	SRA database	Unknown
ERR1413483	ERR1413483	Non R3clone	United Kingdom	SRA database	Unknown
ERR9285945	ERR9285945	Non R3clone	Kenya	SRA database	Unknown
ERR9285957	ERR9285957	Non R3clone	Kenya	SRA database	Unknown
ERR9285976	ERR9285976	Non R3clone	Kenya	SRA database	Unknown
ERR2124075	ERR2124075	R3clone	Rwanda	SRA database	2004-05-13
ERR2124076	ERR2124076	R3clone	Rwanda	SRA database	2004-05-13
ERR2124077	ERR2124077	R3clone	Rwanda	SRA database	2024-05-13
ERR2124078	ERR2124078	R3clone	Rwanda	SRA database	2004-08-23
ERR2124079	ERR2124079	R3clone	Rwanda	SRA database	2024-05-13
ERR2124080	ERR2124080	R3clone	Rwanda	SRA database	2024-05-13
ERR2124081	ERR2124081	R3clone	Rwanda	SRA database	Unknown
ERR2124083	ERR2124083	R3clone	Bangladesh	SRA database	1995-07-15
ERR2124096	ERR2124096	R3clone	Bangladesh	SRA database	2000-04-10
ERR9285988	ERR9285988	Non R3clone	Kenya	SRA database	Unknown
ERR9286023	ERR9286023	Non R3clone	Kenya	SRA database	Unknown
ERR9286130	ERR9286130	Non R3clone	Kenya	SRA database	Unknown
ERR9286150	ERR9286150	Non R3clone	Kenya	SRA database	Unknown
ERR2513458	ERR2513458	Non R3clone	United Kingdom	SRA database	Unknown
ERR2515025	ERR2515025	Non R3clone	United Kingdom	SRA database	Unknown
ERR2515057	ERR2515057	Non R3clone	United Kingdom	SRA database	Unknown
ERR2516232	ERR2516232	R3clone	Belgium	SRA database	2007-2015
ERR2516237	ERR2516237	R3clone	Belgium	SRA database	2007-2015
ERR2516333	ERR2516333	R3clone	Belgium	SRA database	2007-2015
ERR2516415	ERR2516415	Non R3clone	Netherlands	SRA database	Unknown
ERR2516524	ERR2516524	R3clone	Peru	SRA database	1997-2009
ERR2516712	ERR2516712	Non R3clone	Netherlands	SRA database	Unknown
ERR2516720	ERR2516720	R3clone	Peru	SRA database	1997-2009
ERR9286155	ERR9286155	Non R3clone	Kenya	SRA database	Unknown
ERR2517173	ERR2517173	Non R3clone	Netherlands	SRA database	Unknown
ERR2517461	ERR2517461	Non R3clone	Netherlands	SRA database	Unknown
ERR2706915	ERR2706915	Non R3clone	DRC	SRA database	Unknown
ERR2706916	ERR2706916	Non R3clone	DRC	SRA database	Unknown
ERR2706919	ERR2706919	Non R3clone	DRC	SRA database	Unknown
ERR2706920	ERR2706920	Non R3clone	DRC	SRA database	Unknown
ERR2706921	ERR2706921	Non R3clone	DRC	SRA database	Unknown
ERR2706924	ERR2706924	Non R3clone	DRC	SRA database	Unknown
ERR2706925	ERR2706925	Non R3clone	DRC	SRA database	Unknown
ERR2706926	ERR2706926	R3clone	DRC	SRA database	2005-2010
ERR2706942	ERR2706942	Non R3clone	DRC	SRA database	Unknown
ERR2706948	ERR2706948	Non R3clone	DRC	SRA database	Unknown
ERR2706959	ERR2706959	R3clone	DRC	SRA database	2005-2010
ERR2706960	ERR2706960	Non R3clone	DRC	SRA database	Unknown
ERR2706968	ERR2706968	Non R3clone	DRC	SRA database	Unknown
ERR2706975	ERR2706975	Non R3clone	DRC	SRA database	Unknown
ERR2706990	ERR2706990	Non R3clone	DRC	SRA database	Unknown
ERR2706993	ERR2706993	Non R3clone	DRC	SRA database	Unknown
ERR2707008	ERR2707008	Non R3clone	DRC	SRA database	Unknown
ERR2707009	ERR2707009	Non R3clone	DRC	SRA database	Unknown
ERR2707012	ERR2707012	Non R3clone	DRC	SRA database	Unknown
ERR2707016	ERR2707016	Non R3clone	DRC	SRA database	Unknown
ERR2707020	ERR2707020	Non R3clone	DRC	SRA database	Unknown
ERR2707024	ERR2707024	Non R3clone	DRC	SRA database	Unknown
ERR2707026	ERR2707026	Non R3clone	DRC	SRA database	Unknown
ERR2707038	ERR2707038	Non R3clone	DRC	SRA database	Unknown
ERR2707051	ERR2707051	Non R3clone	DRC	SRA database	Unknown
ERR2707052	ERR2707052	Non R3clone	DRC	SRA database	Unknown
ERR2707057	ERR2707057	Non R3clone	DRC	SRA database	Unknown
ERR2707060	ERR2707060	Non R3clone	DRC	SRA database	Unknown
ERR2707070	ERR2707070	Non R3clone	DRC	SRA database	Unknown
ERR2707072	ERR2707072	Non R3clone	DRC	SRA database	Unknown
ERR2707083	ERR2707083	R3clone	DRC	SRA database	2005-2010
ERR2707084	ERR2707084	Non R3clone	DRC	SRA database	Unknown
ERR2707091	ERR2707091	Non R3clone	DRC	SRA database	Unknown
ERR2707095	ERR2707095	Non R3clone	DRC	SRA database	Unknown
ERR2707099	ERR2707099	Non R3clone	DRC	SRA database	Unknown
ERR2707104	ERR2707104	R3clone	DRC	SRA database	2005-2010
ERR2707109	ERR2707109	Non R3clone	DRC	SRA database	Unknown
ERR2707123	ERR2707123	Non R3clone	DRC	SRA database	Unknown
ERR2707124	ERR2707124	Non R3clone	DRC	SRA database	Unknown
ERR2707127	ERR2707127	R3clone	DRC	SRA database	2005-2010
ERR2707129	ERR2707129	Non R3clone	DRC	SRA database	Unknown
ERR2707132	ERR2707132	Non R3clone	DRC	SRA database	Unknown
ERR2707142	ERR2707142	Non R3clone	DRC	SRA database	Unknown
ERR2707148	ERR2707148	R3clone	DRC	SRA database	2005-2010
ERR2707161	ERR2707161	Non R3clone	DRC	SRA database	Unknown
ERR2707168	ERR2707168	Non R3clone	DRC	SRA database	Unknown
ERR2707174	ERR2707174	Non R3clone	DRC	SRA database	Unknown
ERR2707183	ERR2707183	Non R3clone	DRC	SRA database	Unknown
ERR2707188	ERR2707188	Non R3clone	DRC	SRA database	Unknown
ERR2707198	ERR2707198	Non R3clone	DRC	SRA database	Unknown
ERR2707200	ERR2707200	Non R3clone	DRC	SRA database	Unknown
ERR2707206	ERR2707206	Non R3clone	DRC	SRA database	Unknown
ERR2707218	ERR2707218	Non R3clone	DRC	SRA database	Unknown
ERR2707223	ERR2707223	Non R3clone	DRC	SRA database	Unknown
ERR2707224	ERR2707224	Non R3clone	DRC	SRA database	Unknown
ERR037477	ERR037477	Non R3clone	Malawi	SRA database	Unknown
ERR3014592	ERR3014592	Non R3clone	Tunisia	SRA database	Unknown
ERR3078005	ERR3078005	R3clone	Tanzania	SRA database	2014
ERR3132139	ERR3132139	Non R3clone	DRC	SRA database	Unknown
ERR3132142	ERR3132142	R3clone	Rwanda	SRA database	2004-08-23
ERR3132195	ERR3132195	Non R3clone	DRC	SRA database	Unknown
ERR3132205	ERR3132205	Non R3clone	DRC	SRA database	Unknown
ERR3132207	ERR3132207	Non R3clone	Belgium	SRA database	Unknown
ERR3132220	ERR3132220	Non R3clone	DRC	SRA database	1999-06-22
ERR3132250	ERR3132250	R3clone	Burundi	SRA database	2002-05-23
ERR3132252	ERR3132252	Non R3clone	Burundi	SRA database	Unknown
ERR3132255	ERR3132255	R3clone	Rwanda	SRA database	2003-01-01
ERR3132267	ERR3132267	R3clone	Rwanda	SRA database	2004-05-13
ERR3132269	ERR3132269	R3clone	Rwanda	SRA database	2004-05-13
ERR3132271	ERR3132271	R3clone	Rwanda	SRA database	2004-05-13
ERR126601	ERR126601	Non R3clone	Malawi	SRA database	Uknown
ERR400365	ERR400365	Non R3clone	United Kingdom	SRA database	Uknown
ERR400393	ERR400393	Non R3clone	United Kingdom	SRA database	Uknown
ERR400500	ERR400500	Non R3clone	United Kingdom	SRA database	Uknown
ERR400539	ERR400539	Non R3clone	United Kingdom	SRA database	Uknown
ERR163977	ERR163977	Non R3clone	Malawi	SRA database	Uknown
ERR164006	ERR164006	Non R3clone	Malawi	SRA database	Uknown
ERR181837	ERR181837	Non R3clone	Malawi	SRA database	Uknown
ERR4814394	ERR4814394	Non R3clone	United Kingdom	SRA database	Uknown
ERR4814443	ERR4814443	Non R3clone	United Kingdom	SRA database	Uknown
ERR4815355	ERR4815355	Non R3clone	United Kingdom	SRA database	Uknown
ERR4815857	ERR4815857	Non R3clone	United Kingdom	SRA database	Uknown
ERR4816077	ERR4816077	Non R3clone	United Kingdom	SRA database	Uknown
ERR4816135	ERR4816135	Non R3clone	United Kingdom	SRA database	Uknown
ERR4818111	ERR4818111	Non R3clone	United Kingdom	SRA database	Uknown
ERR4818906	ERR4818906	Non R3clone	United Kingdom	SRA database	Uknown
ERR4820152	ERR4820152	Non R3clone	United Kingdom	SRA database	Uknown
ERR4820231	ERR4820231	Non R3clone	United Kingdom	SRA database	Uknown
ERR4820649	ERR4820649	Non R3clone	United Kingdom	SRA database	Uknown
ERR4821397	ERR4821397	Non R3clone	United Kingdom	SRA database	Uknown
ERR4821504	ERR4821504	Non R3clone	United Kingdom	SRA database	Uknown
ERR4821833	ERR4821833	Non R3clone	United Kingdom	SRA database	Uknown
ERR4822639	ERR4822639	Non R3clone	Germany	SRA database	Uknown
ERR216919	ERR216919	Non R3clone	Malawi	SRA database	Uknown
ERR4872128	ERR4872128	Non R3clone	Cameroon	SRA database	Uknown
ERR323075	ERR323075	Non R3clone	Malawi	SRA database	Uknown
ERR028344	ERR028344	Non R3clone	Uknown	SRA database	Uknown
ERR038749	ERR038749	Non R3clone	Uknown	SRA database	Uknown
ERR1023325	ERR1023325	Non R3clone	Uknown	SRA database	Uknown
ERR1023347	ERR1023347	Non R3clone	Uknown	SRA database	Uknown
ERR11043485	ERR11043485	Non R3clone	Uknown	SRA database	Uknown
ERR11044110	ERR11044110	Non R3clone	Uknown	SRA database	Uknown
ERR11044452	ERR11044452	Non R3clone	Uknown	SRA database	Uknown
ERR11044744	ERR11044744	Non R3clone	Uknown	SRA database	Uknown
ERR11069086	ERR11069086	R3clone	Uknown	SRA database	Uknown
ERR11080966	ERR11080966	Non R3clone	Uknown	SRA database	Uknown
ERR779653	ERR779653	Non R3clone	Malawi	SRA database	Uknown
ERR7801140	ERR7801140	Non R3clone	Tanzania	SRA database	Uknown
ERR7801244	ERR7801244	Non R3clone	Tanzania	SRA database	Uknown
ERR11081084	ERR11081084	Non R3clone	Uknown	SRA database	Uknown
ERR11081193	ERR11081193	Non R3clone	Uknown	SRA database	Uknown
ERR11082200	ERR11082200	Non R3clone	Uknown	SRA database	Uknown
ERR11082336	ERR11082336	Non R3clone	Uknown	SRA database	Uknown
ERR123927	ERR123927	Non R3clone	Uknown	SRA database	Uknown
ERR123951	ERR123951	Non R3clone	Uknown	SRA database	Uknown
ERR234163	ERR234163	Non R3clone	Uknown	SRA database	Uknown
ERR234171	ERR234171	Non R3clone	Uknown	SRA database	Uknown
ERR2503526	ERR2503526	Non R3clone	Uknown	SRA database	Uknown
ERR2517064	ERR2517064	Non R3clone	Uknown	SRA database	Uknown
ERR278516	ERR278516	Non R3clone	Uknown	SRA database	Uknown
ERR4872112	ERR4872112	Non R3clone	Uknown	SRA database	Uknown
ERR9119518	ERR9119518	Non R3clone	Uknown	SRA database	Uknown
ERR9119534	ERR9119534	Non R3clone	Uknown	SRA database	Uknown
ERR9124976	ERR9124976	Non R3clone	Uknown	SRA database	Uknown
ERR9125483	ERR9125483	Non R3clone	Uknown	SRA database	Uknown
ERR9125524	ERR9125524	Non R3clone	Uknown	SRA database	Uknown
ERR987703	ERR987703	Non R3clone	Uganda	SRA database	Uknown
ERR987705	ERR987705	Non R3clone	Uganda	SRA database	Uknown
ERR987715	ERR987715	Non R3clone	Uganda	SRA database	Uknown
ERR987725	ERR987725	Non R3clone	Uganda	SRA database	Uknown
ERR987735	ERR987735	Non R3clone	Uganda	SRA database	Uknown
ERR987737	ERR987737	Non R3clone	Uganda	SRA database	Uknown
ERR987748	ERR987748	Non R3clone	Uganda	SRA database	Uknown
ERR987759	ERR987759	Non R3clone	Uganda	SRA database	Uknown
ERR987762	ERR987762	Non R3clone	Uganda	SRA database	Uknown
ERR987775	ERR987775	Non R3clone	Uganda	SRA database	Uknown
ERR987786	ERR987786	Non R3clone	Uganda	SRA database	Uknown
ERR987787	ERR987787	Non R3clone	Uganda	SRA database	Uknown
ERR1213824	ERR1213824	Non R3clone	Bangladesh	SRA database	1995-04-13
SRR1049652	SRR1049652	Non R3clone	Uganda	SRA database	Uknown
SRR1062872	SRR1062872	Non R3clone	Uganda	SRA database	Uknown
SRR1062887	SRR1062887	Non R3clone	Uganda	SRA database	Uknown
SRR1062888	SRR1062888	Non R3clone	Uganda	SRA database	Uknown
SRR1062906	SRR1062906	Non R3clone	Uganda	SRA database	Uknown
SRR1062929	SRR1062929	Non R3clone	Uganda	SRA database	Uknown
SRR1162753	SRR1162753	Non R3clone	Sweden	SRA database	Uknown
SRR16370321	SRR16370321	Non R3clone	Uknown	SRA database	Uknown
SRR1165467	SRR1165467	Non R3clone	Uganda	SRA database	Uknown
SRR1166711	SRR1166711	Non R3clone	Sweden	SRA database	Uknown
SRR2100166	SRR2100166	Non R3clone	Uknown	SRA database	Uknown
SRR1173372	SRR1173372	Non R3clone	Uganda	SRA database	Uknown
SRR1173425	SRR1173425	Non R3clone	Uganda	SRA database	Uknown
SRR1173544	SRR1173544	Non R3clone	Uganda	SRA database	Uknown
SRR12634536	SRR12634536	Non R3clone	Uganda	SRA database	Uknown
SRR12634539	SRR12634539	Non R3clone	Uganda	SRA database	Uknown
SRR12634562	SRR12634562	Non R3clone	Uganda	SRA database	Uknown
SRR12634564	SRR12634564	Non R3clone	Uganda	SRA database	Uknown
SRR12634590	SRR12634590	Non R3clone	Uganda	SRA database	Uknown
SRR12634601	SRR12634601	Non R3clone	Uganda	SRA database	Uknown
SRR12634602	SRR12634602	Non R3clone	Uganda	SRA database	Uknown
SRR12634620	SRR12634620	Non R3clone	Uganda	SRA database	Uknown
SRR12634626	SRR12634626	Non R3clone	Uganda	SRA database	Uknown
SRR12634627	SRR12634627	Non R3clone	Uganda	SRA database	Uknown
SRR12634640	SRR12634640	Non R3clone	Uganda	SRA database	Uknown
SRR13180326	SRR13180326	R3clone	Belgium	SRA database	2019
SRR13180414	SRR13180414	Non R3clone	Belgium	SRA database	2019
SRR2100186	SRR2100186	Non R3clone	Uknown	SRA database	Uknown
SRR18213725	SRR18213725	Non R3clone	United Kingdom	SRA database	Uknown
SRR2100394	SRR2100394	Non R3clone	Uknown	SRA database	Uknown
SRR2100463	SRR2100463	Non R3clone	Uknown	SRA database	Uknown
SRR2100904	SRR2100904	Non R3clone	Uknown	SRA database	Uknown
SRR29093847	SRR29093847	Non R3clone	Uknown	SRA database	Uknown
SRR29096532	SRR29096532	Non R3clone	Uknown	SRA database	Uknown
SRR21732255	SRR21732255	Non R3clone	Australia	SRA database	Uknown
SRR21733139	SRR21733139	Non R3clone	Australia	SRA database	Uknown
SRR28393335	SRR28393335	R3clone	Peru	SRA database	Uknown
SRR28393336	SRR28393336	R3clone	Peru	SRA database	Uknown
SRR28393337	SRR28393337	R3clone	Peru	SRA database	Uknown
SRR28393340	SRR28393340	R3clone	Peru	SRA database	Uknown
SRR28393341	SRR28393341	R3clone	Peru	SRA database	Uknown
SRR29096914	SRR29096914	Non R3clone	Uknown	SRA database	Uknown
SRR6896428	SRR6896428	Non R3clone	Uknown	SRA database	Uknown
SRR7535058	SRR7535058	Non R3clone	Uknown	SRA database	Uknown
SRR29096129	SRR29096129	Non R3clone	Zambia	SRA database	Uknown
SRR7535067	SRR7535067	Non R3clone	Uknown	SRA database	Uknown
SRR7535094	SRR7535094	Non R3clone	Uknown	SRA database	Uknown
ERR1034887	ERR1034887	Non R3clone	Uknown	SRA database	Uknown
ERR550693	ERR550693	Non R3clone	Republic of Congo	SRA database	Uknown
SRR29230784	SRR29230784	Non R3clone	DRC	SRA database	Uknown
SRR29230791	SRR29230791	Non R3clone	DRC	SRA database	Uknown
SRR29440887	SRR29440887	Non R3clone	Australia	SRA database	Uknown
SRR3724950	SRR3724950	Non R3clone	DRC	SRA database	Uknown
SRR5535857	SRR5535857	Non R3clone	DRC	SRA database	Uknown
SRR5535858	SRR5535858	Non R3clone	DRC	SRA database	Uknown
SRR6045777	SRR6045777	Non R3clone	United Kingdom	SRA database	Uknown
ERR552529	ERR552529	Non R3clone	Republic of Congo	SRA database	2011
SRR7069609	SRR7069609	Non R3clone	United Kingdom	SRA database	Uknown
ERR10748216	ERR10748216	Non R3clone	South Africa	SRA database	Uknown
ERR10748540	ERR10748540	Non R3clone	South Africa	SRA database	Uknown
ERR4011983	ERR4011983	Non R3clone	South Africa	SRA database	Uknown
ERR028336	ERR028336	Non R3clone	Unknown	SRA database	Uknown
SRR28409370	SRR28409370	Non R3clone	United States	SRA database	Uknown
SRR29051201	SRR29051201	Non R3clone	United States	SRA database	Uknown
